# Modeling diagnostic code dropout of schizophrenia in electronic health records improves phenotypic data quality and cross-ancestry transferability of polygenic scores

**DOI:** 10.1101/2025.01.19.25320806

**Authors:** David Burstein, Simone Tomasi, Sanan Venkatesh, VA Million Veteran Program, Mina Rizk, Panos Roussos, Georgios Voloudakis

## Abstract

**Importance:** Researchers commonly use counts of diagnostic codes from EHR-linked biobanks to infer phenotypic status. However, these approaches overlook temporal changes in EHR data, such as the discontinuation or “dropout” of diagnostic codes, which may exacerbate disparities in genomics research, as EHR data quality can be confounded with demographic attributes.

**Objective:** To address this, we propose modeling diagnostic code dropout in EHR data to inform phenotyping for schizophrenia in genomic analyses.

**Design:** We develop and test our diagnostic dropout model by analyzing EHR data from individuals with prior schizophrenia diagnoses. We further validate model performance on a subset of patients whose diagnoses were attained through chart review. Using PRS-CS and existing GWAS summary statistics, we first extrapolate polygenic weights. Then, we apply our dropout model’s outputs to construct a data-driven filter defining our target cohort for measuring polygenic score performance.

**Setting:** Our analysis utilizes EHR and genomic data from the Million Veteran Program.

**Participants:** To model diagnostic dropout in schizophrenia, we leverage data from 12,739 patients with a history of schizophrenia, after excluding outliers. For polygenic score analyses, we incorporate data from a potential pool of 8,385 European ancestry and 6,806 African ancestry patients with a history of schizophrenia.

**Main outcomes and measures:** We compare the performance of our diagnostic dropout model with alternative methodologies both in predicting diagnostic dropout on a holdout set, as well as on chart review labeled data. Using the top differential diagnosis predictors in our model, we select relevant cases by filtering out patients with a prior history of mood or anxiety disorders. We then test the impact of applying different filters for measuring polygenic score performance.

**Results:** When evaluated on chart review-labeled data, our model improves the area under the precision-recall curve (AUPRC) by 9.6% compared to competing methods. By applying our data-driven filter for schizophrenia, we achieve a 62% increase in the association effect size when transferring a European polygenic score to an African ancestry target cohort.

**Conclusions and Relevance:** These findings highlight the potential of modeling diagnostic code dropout to enhance the phenotypic quality of EHR-linked biobank data, advancing more equitable and accurate genomics research across diverse populations.

**Key Points:** *Question:* Can we leverage temporal changes in electronic health record (EHR) data to improve schizophrenia case selection for genomic studies?

*Findings:* We trained an XGBoost model on EHR data from 12,739 patients to predict schizophrenia diagnostic code dropout in the Million Veteran Program. By excluding cases with conditions associated with diagnostic dropout, we achieved a 62% increase in effect size when applying polygenic weights to an African ancestry target cohort. Filtering based on substance use, a common approach, yielded minimal gains.

*Meaning:* Modeling diagnostic code dropout enhances the phenotypic quality of EHR-linked biobank data, and promotes equitable genomics research across diverse populations.
