## Supplementary Tables for "Modeling diagnostic code dropout of schizophrenia in electronic health records improves phenotypic data quality and cross-ancestry transferability of polygenic scores"

### Sheet: Table S1
Table S1 Sample sizes by Filter across Definitions
MAP Definition	Diagnostic Dropout (data-driven) Filter	Mode 5 Bipolar Disorder Filter	Strict Bipolar Disorder Filter	Substance Use Filter	Substance Use with Mode 5	Substance Use with Strict Bipolar Disorder Filter	No Filter
AFR	1633	4424	2961	1473	1424	1087	4579
EUR	1477	4885	2740	2508	2330	1547	5227
Diagnosis Code Count	Diagnostic Dropout (data-driven) Filter	Mode 5 Bipolar Disorder Filter	Strict Bipolar Disorder Filter	Substance Use Filter	Substance Use with Mode 5	Substance Use with Strict Bipolar Disorder Filter	No Filter
AFR	1852	5997	4065	2012	1846	1435	6806
EUR	1682	6613	3834	3687	3072	2081	8385

### Sheet: Table S2
Table S2 Demographics of patients for chart review
n	146
Female	0.116
Black or African American	0.438
White	0.466
Hispanic or Latino	0.068
Age (years)	54.15 (12.00 s.d.)
Average Chart Review Score of 1	65
Average Chart Review Score of .75 or higher	82
Average Chart Review Score of .5 or higher	94
Note: This table presents demographic data from the charts selected for chart review. Chart reviewers (n=2) could assign a chart with a score of 0 (no), .5 (probable/possible) or 1 (yes) for assessing if a patient has schizophrenia. Abbreviations: s.d.: standard deviation.

### Sheet: Table S3
Table S3 Response options for chart review
Lifetime Schizophrenia Diagnosis	Yes
	Possible
	No
Lifetime Bipolar Disorder Diagnosis	Yes
	Possible
	No
Bipolar Disorder Type	Type I
	Type II
	Unspecified
	Not Applicable
Would Schizoaffective Disorder better explain the clinical presentation	Yes
	Possible
	No
Is there evidence of comorbid Substance-Related and Addictive Disorder? Check all that apply	No Evidence
	Alcohol-Related Disorder
	Cannabis-Related Disorder
	Hallucinogen-Related Disorder
	Opioid-Related Disorder
	Other Substance Disorder (Inhalants-, Sedatives-, Stimulants-, Hypnotic-, Anxiolytic-Related)
Is there any evidence of functional impairment secondary to mental health conditions?	No Evidence
	Housing
	Disability
	Sevice Connection
	ADLs
	iADLs
Comments	Comments for reviewer - e.g explaining the decision-making process

### Sheet: Table S4
Table S4 Top predictors in diagnostic dropout model
Predictor	Gain	Recent Differential Diagnosis	Auxilliary Future Dx Count Effect Size	Auxilliary Future Dx Standard Error	Auxilliary Future Dx P (unadjusted)
Schizophrenia Diagnosis Code Counts, Recent	0.36845	No
Schizophrenia MAP Score	0.36165	No
Schizophrenia and other psychotic disorders, Recent	0.04078	No
Mood Disorders, Recent	0.02567	Yes	-0.16224	0.01135	2.49⨉10^-46
Schizophrenia Diagnosis Code Counts, Remote	0.01297	No
Anxiety Disorders, Recent	0.01236	Yes	-0.12219	0.01146	1.52⨉10^-26
Risperidone, Recent	0.00642	No
Benztropine, Recent	0.00576	No
Factors influencing healthcare, Remote	0.004	No
Factors influencing healthcare, Recent	0.0038	No
Olanzapine, Recent	0.00379	No
Anxiety disorders, Remote	0.00288	No
Other Rx, Recent	0.00234	No
Olanzapine, Remote,	0.00227	No
Mood disorders, Remote	0.00225	No
Adjustment disorders, Recent	0.00215	Yes	-0.03277	0.026	0.208

### Sheet: Table S5
Table S5 Changes in Polygenic Score Effect Size across Different Filters
Training Cohort	Target Cohort	Schizophrenia Definition	Base Filter	New Filter	Base Filter Effect Size	New Filter Effect Size	Percent Change	SE	Z	p
AFR	AFR	MAP	None	Data driven filter	0.6468	0.7596	17.4397	0.0306	3.68627	0.00011378
AFR	EUR	MAP	None	Data driven filter	0.0945	0.0943	-0.21164	0.0219	-0.00913242	0.503643
EUR	AFR	MAP	None	Data driven filter	0.12	0.1946	62.1667	0.0307	2.42997	0.00755009
EUR	EUR	MAP	None	Data driven filter	0.5992	0.7265	21.245	0.0287	4.43554	4.59209e-06
AFR	AFR	Dx Count	None	Data driven filter	0.5476	0.7309	33.4733	0.0315	5.81905	2.95919e-09
AFR	EUR	Dx Count	None	Data driven filter	0.0821	0.0835	1.70524	0.0217	0.0645161	0.47428
EUR	AFR	Dx Count	None	Data driven filter	0.1135	0.1903	67.6652	0.0318	2.41509	0.00786557
EUR	EUR	Dx Count	None	Data driven filter	0.5259	0.6729	27.9521	0.0279	5.26882	6.86528e-08
AFR	AFR	MAP	Stringent bipolar disorder filter	Data driven filter	0.6999	0.7582	8.32976	0.0319	1.82759	0.0338058
AFR	EUR	MAP	Stringent bipolar disorder filter	Data driven filter	0.0875	0.0984	12.4571	0.0233	0.467811	0.31996
EUR	AFR	MAP	Stringent bipolar disorder filter	Data driven filter	0.1387	0.1887	36.049	0.0301	1.66113	0.0483437
EUR	EUR	MAP	Stringent bipolar disorder filter	Data driven filter	0.6055	0.6986	15.3757	0.0292	3.18836	0.000715421
AFR	AFR	Dx Count	Stringent bipolar disorder filter	Data driven filter	0.6126	0.734	19.8172	0.0335	3.62388	0.000145108
AFR	EUR	Dx Count	Stringent bipolar disorder filter	Data driven filter	0.068	0.0842	23.8235	0.0244	0.663934	0.253366
EUR	AFR	Dx Count	Stringent bipolar disorder filter	Data driven filter	0.1334	0.1806	35.3823	0.0312	1.51282	0.0651626
EUR	EUR	Dx Count	Stringent bipolar disorder filter	Data driven filter	0.5388	0.641	18.9681	0.0306	3.33987	0.000419089
AFR	AFR	MAP	Mode 5 bipolar disorder filter	Data driven filter	0.6577	0.7632	16.0407	0.032	3.29688	0.000488835
AFR	EUR	MAP	Mode 5 bipolar disorder filter	Data driven filter	0.0933	0.0963	3.21543	0.0219	0.136986	0.445521
EUR	AFR	MAP	Mode 5 bipolar disorder filter	Data driven filter	0.1188	0.1968	65.6566	0.031	2.51613	0.00593259
EUR	EUR	MAP	Mode 5 bipolar disorder filter	Data driven filter	0.6016	0.7273	20.8943	0.0284	4.42606	4.79857e-06
AFR	AFR	Dx Count	Mode 5 bipolar disorder filter	Data driven filter	0.5659	0.7327	29.4752	0.031	5.38065	3.71097e-08
AFR	EUR	Dx Count	Mode 5 bipolar disorder filter	Data driven filter	0.0777	0.0843	8.49421	0.0219	0.30137	0.381566
EUR	AFR	Dx Count	Mode 5 bipolar disorder filter	Data driven filter	0.1165	0.1884	61.7167	0.03	2.39667	0.00827248
EUR	EUR	Dx Count	Mode 5 bipolar disorder filter	Data driven filter	0.5314	0.6772	27.437	0.0267	5.46067	2.37165e-08
AFR	AFR	MAP	Stringent bipolar disorder filter	Substance use filter	0.6662	0.573	-13.9898	0.0373	-2.49866	0.0124664
AFR	EUR	MAP	Stringent bipolar disorder filter	Substance use filter	0.083	0.0504	-39.2771	0.0171	-1.90643	0.0565941
EUR	AFR	MAP	Stringent bipolar disorder filter	Substance use filter	0.1444	0.19	31.5789	0.035	1.30286	0.192624
EUR	EUR	MAP	Stringent bipolar disorder filter	Substance use filter	0.5807	0.5581	-3.89185	0.0205	-1.10244	0.270271
AFR	AFR	Dx Count	Stringent bipolar disorder filter	Substance use filter	0.5444	0.5229	-3.9493	0.0347	-0.619597	0.535523
AFR	EUR	Dx Count	Stringent bipolar disorder filter	Substance use filter	0.0684	0.0384	-43.8596	0.0159	-1.88679	0.0591882
EUR	AFR	Dx Count	Stringent bipolar disorder filter	Substance use filter	0.1303	0.21	61.1665	0.034	2.34412	0.0190722
EUR	EUR	Dx Count	Stringent bipolar disorder filter	Substance use filter	0.5091	0.4827	-5.18562	0.019	-1.38947	0.164689
AFR	AFR	MAP	Mode 5 bipolar disorder filter	Substance use filter	0.6364	0.6016	-5.46826	0.0356	-0.977528	0.328308
AFR	EUR	MAP	Mode 5 bipolar disorder filter	Substance use filter	0.0917	0.0624	-31.952	0.0149	-1.96644	0.0492475
EUR	AFR	MAP	Mode 5 bipolar disorder filter	Substance use filter	0.1208	0.1639	35.6788	0.0337	1.27893	0.200921
EUR	EUR	MAP	Mode 5 bipolar disorder filter	Substance use filter	0.5765	0.5633	-2.28968	0.0199	-0.663317	0.507128
AFR	AFR	Dx Count	Mode 5 bipolar disorder filter	Substance use filter	0.5066	0.5251	3.6518	0.0302	0.612583	0.540152
AFR	EUR	Dx Count	Mode 5 bipolar disorder filter	Substance use filter	0.0758	0.0511	-32.5858	0.0138	-1.78986	0.0734772
EUR	AFR	Dx Count	Mode 5 bipolar disorder filter	Substance use filter	0.1137	0.1693	48.9006	0.0291	1.91065	0.0560492
EUR	EUR	Dx Count	Mode 5 bipolar disorder filter	Substance use filter	0.5019	0.5024	0.0996214	0.0173	0.0289017	0.976943

### Sheet: Table S6
Table S6 Measuring dilution between filtered and non-filtered cases with PheMED
Study	Reference	Dilution	p
EUR, Failed Diagnosis Filter	EUR, Passed Diagnosis Filter	1.339 (1.153, 1.538)	5.12⨉10⁻⁴
AFR, Failed Diagnosis Filter	AFR, Passed Diagnosis Filter	1.263 (0.929, 1.710)	0.147
Meta		1.328 (1.162, 1.504)	1.84⨉10⁻⁴
Note: Supplementary Table 2: Results from the PheMED analysis to measure dilution in association effect sizes across variants in genome-wide association studies. The reference column indicates the group used as a baseline comparison for measuring relative dilution. 95% confidence intervals are provided in parentheses in the dilution column.
